# Evaluation and modelling of the performance of an automated SARS-CoV-2 antigen assay according to sample type, target population and epidemic trends

**DOI:** 10.1101/2022.01.14.22269064

**Authors:** Nicolas Yin, Cyril Debuysschere, Valery Daubie, Marc Hildebrand, Charlotte Martin, Sonja Curac, Fanny Ponthieux, Marie-Christine Payen, Olivier Vandenberg, Marie Hallin

**Affiliations:** Department of Microbiology, Laboratoire Hospitalier Universitaire de Bruxelles – Universitair Laboratorium Brussel (LHUB-ULB), Université Libre de Bruxelles (ULB), Brussels, Belgium; Department of Internal Medicine, Erasme University Hospital, Université Libre de Bruxelles (ULB), Brussels, Belgium; Department of Infectious Diseases, Saint-Pierre University Hospital, Université Libre de Bruxelles (ULB), Brussels, Belgium; Emergency Department, Erasme University Hospital, Université Libre de Bruxelles (ULB), Brussels, Belgium; Centre for Environmental Health and Occupational Health, School of Public Health, Université Libre de Bruxelles (ULB), Brussels, Belgium; Clinical Research and Innovation Unit, Laboratoire Hospitalier Universitaire de Bruxelles – Universitair Laboratorium Brussel (LHUB-ULB), Université Libre de Bruxelles (ULB), Brussels, Belgium; Division of Infection and Immunity, Faculty of Medical Sciences, University College London, London, United Kingdom

**Keywords:** SARS-CoV-2, COVID-19, model, diagnostic, test, assay

## Abstract

The Lumipulse® G SARS-CoV-2 Ag assay performance was evaluated on prospectively collected saliva and nasopharyngeal swabs (NPS) of recently ill in- and outpatients and according to the estimated viral load. Performances were calculated using RT-PCR positive NPS from patients with symptoms ≤ 7 days and RT-PCR negative NPS as gold standard. In addition, non-selected positive NPS were analyzed to assess the performances on various viral loads. This assay yielded a sensitivity of 93.1% on NPS and 71.4% on saliva for recently ill patients. For NPS with a viral load > 103 RNA copies/mL, sensitivity was 96.4%. A model established on our daily routine showed fluctuations of the performances depending on the epidemic trends but an overall good negative predictive value. Lumipulse® G SARS-CoV-2 assay yielded good performance for an automated antigen detection assay on NPS. Using it for the detection of recently ill patient or to screen high-risk patients could be an interesting alternative to the more expensive RT-PCR.
