## Supplementary material for "Evaluation and modelling of the performance of an automated SARS-CoV-2 antigen assay according to sample type, target population and epidemic trends": Table S1: Dataset

### Sheet: Feuil1
N_Echant	Resid	NPS_PCR_RESULT	RT-PCR	Variant	Ag (NPS)	DSO<=7	Ag (saliva)
2	A	NEG	NEG		0.01
3	H	NEG	NEG		0.01
4	A	NEG	NEG		0.01
5	H	NEG	NEG		0.01
6	A	NEG	NEG		0.01
7	A	NEG	NEG		0.01
8	A	NEG	NEG		0.01
9	A	NEG	NEG		0.01
10	A	NEG	NEG		0.01
11	A	NEG	NEG		0.01
12	A	NEG	NEG		0.01
13	A	NEG	NEG		0.01
14	A	NEG	NEG		0.01
15	A	NEG	NEG		0.01
16	A	NEG	NEG		0.01
17	A	NEG	NEG		0.01
18	A	NEG	NEG		0.01
19	A	NEG	NEG		0.01
20	A	NEG	NEG		0.01		0.22
21	A	NEG	NEG		0.01		0.01
22	A	NEG	NEG		0.01		0.01
23	A	NEG	NEG		0.01		0.01
24	A	NEG	NEG		0.01		0.01
25	A	NEG	NEG		0.01		0.17
26	A	NEG	NEG		0.01		0.01
27	A	NEG	NEG		0.01		0.01
28	A	NEG	NEG		0.01		0.09
29	A	NEG	NEG		0.01		0.01
30	A	NEG	NEG		0.01		0.01
31	H	NEG	NEG		0.01		0.01
32	A	NEG	NEG		0.01		0.01
33	A	NEG	NEG		0.01		0.01
34	A	NEG	NEG		0.01		0.01
35	A	NEG	NEG		0.01		0.01
36	A	NEG	NEG		0.01		0.01
37	A	NEG	NEG		0.01		0.01
38	A	NEG	NEG		0.01		0.01
39	A	NEG	NEG		0.01		0.01
40	A	NEG	NEG		0.01		0.01
41	A	NEG	NEG		0.01		0.01
42	A	NEG	NEG		0.01		0.01
43	A	NEG	NEG		0.01		0.01
44	A	NEG	NEG		0.01		0.01
45	A	NEG	NEG		0.01		0.01
46	A	NEG	NEG		0.01		0.01
47	A	NEG	NEG		0.01		0.01
48	A	NEG	NEG		0.01		0.01
49	A	NEG	NEG		0.01		0.01
50		22.62	POS		0.01	*
51		32.81	POS		0.01	*
52		32.87	POS		0.01	*
53		33.19	POS		0.01	*
54		34.68	POS		0.01	*
55		35.4	POS		0.01	*
56		35.7	POS		0.01	NO
57		35.87	POS		0.01	*
58		37.02	POS		0.01	*
59		37.44	POS		0.01	*
60		38.37	POS		0.01	*
61		38.44	POS		0.01	*
62		38.82	POS		0.01	*
63		39.76	POS		0.01	*
64		39.9	POS		0.01	*
65	A	NEG	NEG		0.02
66	A	NEG	NEG		0.02
67	A	NEG	NEG		0.03
68	A	NEG	NEG		0.03
69	A	NEG	NEG		0.03
70	H	NEG	NEG		0.03
71	A	NEG	NEG		0.03
72	A	NEG	NEG		0.03		0.08
73	A	NEG	NEG		0.03		0.05
74	A	NEG	NEG		0.03		0.24
75		37.64	POS		0.03	YES
76	A	NEG	NEG		0.04
77	A	NEG	NEG		0.04
78	A	NEG	NEG		0.04
79	A	NEG	NEG		0.04
80	A	NEG	NEG		0.04
81	A	NEG	NEG		0.04
82	A	NEG	NEG		0.04		0.01
83	A	NEG	NEG		0.05
84	H	NEG	NEG		0.05
85	A	NEG	NEG		0.05
86	A	NEG	NEG		0.05		0.53
87	A	NEG	NEG		0.05		0.14
88	A	NEG	NEG		0.05		0.68
89		25.08	POS		0.05	*
90	A	NEG	NEG		0.06
91	A	NEG	NEG		0.06
92	H	NEG	NEG		0.06
93	A	NEG	NEG		0.06
94	A	NEG	NEG		0.06
95	A	NEG	NEG		0.06
96	A	NEG	NEG		0.06		0.05
97	A	NEG	NEG		0.06		0.04
98	A	NEG	NEG		0.06		0.32
99	A	NEG	NEG		0.06		0.02
100	A	NEG	NEG		0.06		0.11
101	A	NEG	NEG		0.07
102	A	NEG	NEG		0.07
103	A	NEG	NEG		0.07
104	A	NEG	NEG		0.07
105	A	NEG	NEG		0.07
106	A	NEG	NEG		0.07		0.05
107	A	NEG	NEG		0.07		0.05
108	A	NEG	NEG		0.07		0.1
109	H	NEG	NEG		0.08
110	H	NEG	NEG		0.08
111	A	NEG	NEG		0.08
112	A	NEG	NEG		0.08
113	H	NEG	NEG		0.08
114	H	NEG	NEG		0.08
115	H	NEG	NEG		0.08
116	H	NEG	NEG		0.08
117	A	NEG	NEG		0.08
118	A	NEG	NEG		0.08
119	A	NEG	NEG		0.08
120	A	NEG	NEG		0.08		0.26
121	A	NEG	NEG		0.08		0.08
122	A	NEG	NEG		0.08		0.06
123	A	NEG	NEG		0.09
124	H	NEG	NEG		0.09
125	A	NEG	NEG		0.09
126	A	NEG	NEG		0.09
127	H	NEG	NEG		0.09
128	A	NEG	NEG		0.09
129	A	NEG	NEG		0.09
130	A	NEG	NEG		0.09
131	A	NEG	NEG		0.09
132	A	NEG	NEG		0.09
133	A	NEG	NEG		0.09		0.08
134	A	NEG	NEG		0.09		0.06
135	H	NEG	NEG		0.1
136	H	NEG	NEG		0.1
137	A	NEG	NEG		0.1
138	A	NEG	NEG		0.1
139	A	NEG	NEG		0.1
140	A	NEG	NEG		0.1
141	A	NEG	NEG		0.1
142	H	NEG	NEG		0.1
143	H	NEG	NEG		0.1
144	A	NEG	NEG		0.1
145	A	NEG	NEG		0.1
146	A	NEG	NEG		0.1
147	A	NEG	NEG		0.1
148	A	NEG	NEG		0.1
149	A	NEG	NEG		0.1
150	H	NEG	NEG		0.11
151	H	NEG	NEG		0.11
152	A	NEG	NEG		0.11
153	A	NEG	NEG		0.11
154	H	NEG	NEG		0.11
155	H	NEG	NEG		0.11
156	A	NEG	NEG		0.11
157	A	NEG	NEG		0.11
158	A	NEG	NEG		0.11
159	A	NEG	NEG		0.11
160	A	NEG	NEG		0.11
161	A	NEG	NEG		0.11
162	H	NEG	NEG		0.11
163	A	NEG	NEG		0.11
164	A	NEG	NEG		0.11
165	A	NEG	NEG		0.11
166	A	NEG	NEG		0.11
167	A	NEG	NEG		0.11
168	A	NEG	NEG		0.11		0.08
169	H	NEG	NEG		0.11		0.21
170	A	NEG	NEG		0.12
171	A	NEG	NEG		0.12
172	H	NEG	NEG		0.12
173	A	NEG	NEG		0.12
174	A	NEG	NEG		0.12
175	A	NEG	NEG		0.12
176	H	NEG	NEG		0.12
177	H	NEG	NEG		0.12
178	A	NEG	NEG		0.12
179	H	NEG	NEG		0.12
180	A	NEG	NEG		0.12
181	A	NEG	NEG		0.12
182	A	NEG	NEG		0.12
183	A	NEG	NEG		0.12
184	A	NEG	NEG		0.12
185	A	NEG	NEG		0.12
186	A	NEG	NEG		0.12
187	A	NEG	NEG		0.12
188	A	NEG	NEG		0.12		0.06
189	A	NEG	NEG		0.12		0.11
190		38.49	POS		0.12	*
191	H	NEG	NEG		0.13
192	H	NEG	NEG		0.13
193	A	NEG	NEG		0.13
194	A	NEG	NEG		0.13
195	H	NEG	NEG		0.13
196	A	NEG	NEG		0.13
197	H	NEG	NEG		0.13
198	H	NEG	NEG		0.13
199	A	NEG	NEG		0.13
200	A	NEG	NEG		0.13
201	A	NEG	NEG		0.13
202	A	NEG	NEG		0.13
203	A	NEG	NEG		0.13		0.08
204	A	NEG	NEG		0.13		0.14
205	A	NEG	NEG		0.13		0.16
206	A	NEG	NEG		0.14
207	A	NEG	NEG		0.14
208	A	NEG	NEG		0.14
209	A	NEG	NEG		0.14
210	A	NEG	NEG		0.14
211	H	NEG	NEG		0.14
212	H	NEG	NEG		0.14
213	A	NEG	NEG		0.14
214	A	NEG	NEG		0.14
215	A	NEG	NEG		0.14
216	A	NEG	NEG		0.14
217	A	NEG	NEG		0.14
218	A	NEG	NEG		0.14		0.15
219		35.46	POS		0.14	*
220		31.73	POS		0.14	NO	0.61
221	H	NEG	NEG		0.15
222	A	NEG	NEG		0.15
223	H	NEG	NEG		0.15
224	A	NEG	NEG		0.15
225	H	NEG	NEG		0.15
226	H	NEG	NEG		0.15
227	A	NEG	NEG		0.15
228	A	NEG	NEG		0.15
229	A	NEG	NEG		0.15
230	A	NEG	NEG		0.15
231	A	NEG	NEG		0.15
232	A	NEG	NEG		0.15		0.12
233	A	NEG	NEG		0.15		0.1
234		38.68	POS		0.15	YES	0.08
235	A	NEG	NEG		0.16
236	H	NEG	NEG		0.16
237	A	NEG	NEG		0.16
238	A	NEG	NEG		0.16
239	A	NEG	NEG		0.16
240	A	NEG	NEG		0.16
241	A	NEG	NEG		0.16
242	H	NEG	NEG		0.17
243	A	NEG	NEG		0.17
244	A	NEG	NEG		0.17
245	H	NEG	NEG		0.17
246	H	NEG	NEG		0.17
247	A	NEG	NEG		0.17
248	A	NEG	NEG		0.17
249	H	NEG	NEG		0.17
250	H	NEG	NEG		0.17
251	A	NEG	NEG		0.17		0.1
252	A	NEG	NEG		0.17		0.03
253	A	NEG	NEG		0.17		0.15
254		37.28	POS		0.17	*
255		38.06	POS		0.17	YES
256		39.54	POS		0.17	*	9.25
257	H	NEG	NEG		0.18
258	A	NEG	NEG		0.18
259	A	NEG	NEG		0.18
260	H	NEG	NEG		0.18
261	A	NEG	NEG		0.18
262	A	NEG	NEG		0.18
263	A	NEG	NEG		0.18
264	H	NEG	NEG		0.18
265	A	NEG	NEG		0.18
266	A	NEG	NEG		0.18		0.15
267	A	NEG	NEG		0.18		0.16
268		39.66	POS		0.18	*
269	A	NEG	NEG		0.19
270	A	NEG	NEG		0.19
271	H	NEG	NEG		0.19
272	A	NEG	NEG		0.19
273	A	NEG	NEG		0.19
274	A	NEG	NEG		0.19
275	A	NEG	NEG		0.19
276	H	NEG	NEG		0.19
277	A	NEG	NEG		0.19
278		30.69	POS		0.19	*
279	H	NEG	NEG		0.2
280	A	NEG	NEG		0.2
281	A	NEG	NEG		0.2
282	H	NEG	NEG		0.2
283	A	NEG	NEG		0.2
284	A	NEG	NEG		0.2
285	A	NEG	NEG		0.2		0.13
286	A	NEG	NEG		0.2		0.14
287		35.52	POS		0.2	YES	0.13
288	A	NEG	NEG		0.21
289	H	NEG	NEG		0.21
290	H	NEG	NEG		0.21
291	H	NEG	NEG		0.21
292	A	NEG	NEG		0.21		0.04
293	A	NEG	NEG		0.21		0.09
294	H	NEG	NEG		0.22
295	A	NEG	NEG		0.22
296	A	NEG	NEG		0.22
297	A	NEG	NEG		0.22
298	A	NEG	NEG		0.22
299	A	NEG	NEG		0.23
300	A	NEG	NEG		0.24
301	A	NEG	NEG		0.24
302	A	NEG	NEG		0.24
303	H	NEG	NEG		0.24
304	H	NEG	NEG		0.24
305	A	NEG	NEG		0.24
306	A	NEG	NEG		0.24
307		34.35	POS		0.24	YES
308	H	NEG	NEG		0.25
309	H	NEG	NEG		0.25
310	A	NEG	NEG		0.25
311	A	NEG	NEG		0.25
312	A	NEG	NEG		0.25		0.06
313		36.38	POS		0.25	NO
314	H	NEG	NEG		0.26
315	A	NEG	NEG		0.26
316	A	NEG	NEG		0.26		0.48
317	H	NEG	NEG		0.26		0.4
318	A	NEG	NEG		0.27
319	H	NEG	NEG		0.27
320	H	NEG	NEG		0.27
321	H	NEG	NEG		0.27
322	A	NEG	NEG		0.27
323	A	NEG	NEG		0.27
324	A	NEG	NEG		0.27
325	A	NEG	NEG		0.27		0.11
326		27.27	POS		0.27	*	0.17
327	H	NEG	NEG		0.28
328	A	NEG	NEG		0.28
329	A	NEG	NEG		0.29
330	A	NEG	NEG		0.29
331	A	NEG	NEG		0.29
332	H	NEG	NEG		0.29
333	A	NEG	NEG		0.29
334	H	NEG	NEG		0.29
335	H	NEG	NEG		0.3
336	H	NEG	NEG		0.3
337	H	NEG	NEG		0.3
338	A	NEG	NEG		0.3
339	H	NEG	NEG		0.3
340	H	NEG	NEG		0.31
341	A	NEG	NEG		0.32
342	H	NEG	NEG		0.32
343	A	NEG	NEG		0.32
344	A	NEG	NEG		0.32
345	H	NEG	NEG		0.32
346	H	NEG	NEG		0.33
347	A	NEG	NEG		0.33
348	A	NEG	NEG		0.33
349	A	NEG	NEG		0.33		0.22
350		35.48	POS		0.33	*
351	H	NEG	NEG		0.34
352	A	NEG	NEG		0.34
353	H	NEG	NEG		0.35
354		29.51	POS		0.35	*	0.05
355	H	NEG	NEG		0.36
356	A	NEG	NEG		0.36
357	H	NEG	NEG		0.37
358	A	NEG	NEG		0.37
359	A	NEG	NEG		0.37
360	A	NEG	NEG		0.37
361		33.93	POS		0.37	YES
362	A	NEG	NEG		0.38
363	A	NEG	NEG		0.39
364	H	NEG	NEG		0.39
365	A	NEG	NEG		0.39
366	A	NEG	NEG		0.39
367	A	NEG	NEG		0.4
368	A	NEG	NEG		0.41
369	A	NEG	NEG		0.41
370	A	NEG	NEG		0.42
371	H	NEG	NEG		0.42
372	H	NEG	NEG		0.43
373	A	NEG	NEG		0.43
374	A	NEG	NEG		0.43		0.08
375	A	NEG	NEG		0.44
376	A	NEG	NEG		0.45
377	A	NEG	NEG		0.45
378	A	NEG	NEG		0.46
379	A	NEG	NEG		0.47
380	A	NEG	NEG		0.47
381	H	NEG	NEG		0.48
382	A	NEG	NEG		0.48
383	A	NEG	NEG		0.48
384	A	NEG	NEG		0.49
385	H	NEG	NEG		0.51
386	A	NEG	NEG		0.51
387	H	NEG	NEG		0.52
388	A	NEG	NEG		0.52
389	A	NEG	NEG		0.52
390	A	NEG	NEG		0.54
391	A	NEG	NEG		0.56
392	A	NEG	NEG		0.56
393		38.28	POS		0.56	*
394	A	NEG	NEG		0.57
395	A	NEG	NEG		0.57
396	H	NEG	NEG		0.6
397	H	NEG	NEG		0.63
398	H	NEG	NEG		0.64
399		32.77	POS		0.67	NO	0.97
400	A	NEG	NEG		0.68
401	A	NEG	NEG		0.72
402		29.79	POS		0.74	*
403	H	NEG	NEG		0.75
404	A	NEG	NEG		0.78
405	A	NEG	NEG		0.79
406	A	NEG	NEG		0.8
407	A	NEG	NEG		0.84
408	A	NEG	NEG		0.84
409	H	NEG	NEG		0.86
410	H	NEG	NEG		0.88
411	A	NEG	NEG		0.88
412	A	NEG	NEG		0.9
413	A	NEG	NEG		0.9
414	H	NEG	NEG		0.91
415		37.4	POS		0.93	*
416	A	NEG	NEG		0.94
417		34.88	POS		0.94	*
418	H	NEG	NEG		0.95
419	A	NEG	NEG		1.01
420	H	NEG	NEG		1.02
421	A	NEG	NEG		1.03
422	A	NEG	NEG		1.03
423		29.95	POS		1.04	*
424	H	NEG	NEG		1.08
425	H	NEG	NEG		1.09
426	A	NEG	NEG		1.1
427	A	NEG	NEG		1.12
428	A	NEG	NEG		1.31
429	A	NEG	NEG		1.32
430	A	NEG	NEG		1.43
431	A	NEG	NEG		1.43
432		29.62	POS		1.45	YES	32.68
433	A	NEG	NEG		1.47
434	A	NEG	NEG		1.85
435	H	NEG	NEG		1.9
436	A	NEG	NEG		2.45
437	A	NEG	NEG		2.47
438		29.46	POS		2.66	*	0.56
439		31.69	POS		3.2	YES
440		30.27	POS		3.88	YES	0.2
441		28.67	POS		4.33	YES
442		27.18	POS		4.44	*
443		28.17	POS		5.41	*
444	A	NEG	NEG		6.15
445		28.79	POS		6.71	YES
446		27.23	POS		7.31	YES
447		28.54	POS		7.75	*
448		31.61	POS		8.2	*
449		27.09	POS		10.77	*
450		26.49	POS		11.81	YES	0.21
451		30.1	POS		15.31	*
452		27.9	POS		16.58	*
453		27.32	POS		17.12	*
454		28.38	POS		17.89	YES
455		28.79	POS		17.94	YES
456		25.94	POS		20.43	NO	0.69
457	A	NEG	NEG		21.84
458		27.14	POS		24.31	YES
459		25.75	POS		28.26	NO
460	H	NEG	NEG		29.35
461		24.63	POS		39.87	YES	163.07
462		28.42	POS		47.02	NO	0.36
463		26.85	POS		53.57	*	0.13
464		26.52	POS		63.52	YES	34.14
465	H	NEG	NEG		66.19
466		25.58	POS		79.4	YES	0.01
467		25.7	POS		80.51	*
468		25.52	POS		80.51	YES
469		25.68	POS		96.49	YES
470		25.81	POS		107.34	YES
471		25.86	POS		121.12	*
472		25.6	POS		142.32	*
473		20.67	POS	Alpha	166.07	*
474		22.36	POS	Alpha	172.16	*
475		23.61	POS		180.26	NO	7.4
476		21.93	POS	Alpha	187.04	YES
477		25.17	POS		195.9	YES
478		24.19	POS		219.19	YES
479		24.64	POS		233.6	YES
480		21.48	POS	Alpha	245.12	YES
481		21.17	POS		260.99	*
482		23.56	POS		265.04	YES
483		21.98	POS	Alpha	272.04	YES	5000
484		23.84	POS		277.07	YES	1090.4
485		22.78	POS		306.53	NO	0.01
486		26	POS		331.8	YES	0.01
487		22.07	POS	Delta	558.1	YES
488		25.99	POS		385.28	YES
489		22.66	POS	Alpha	404.35	*
490		14.33	POS		407.34	*	1171.53
491		22.25	POS		418.68	YES	0.89
492		13.04	POS	Delta	5000	YES
493		22.23	POS	Gamma	539.98	YES
494		14.33	POS	Delta	5000	YES
495		21.61	POS	Alpha	675.97	*
496		21.47	POS	Alpha	796.42	*
497		23.36	POS		820.26	NO	1.65
498		20.58	POS		850.51	YES
499		16.75	POS	Delta	983.48	YES
500		19.28	POS		1015.19	YES	3142.64
501		21.45	POS		1202.66	YES
502		21.66	POS	Delta	1041.42	YES
503		21.95	POS	Alpha	1073.27	NO	16.68
504		20.54	POS	Alpha	1082.65	YES	5000
505		18.98	POS	Alpha	1122.86	*
506		21.17	POS	Alpha	1198.9	*
507		18.42	POS	Delta	4247.23	YES
508		21.21	POS	Alpha	1252.22	NO
509		20.92	POS	Gamma	1273.61	*
510		19.92	POS		1437	*
511		15.05	POS		5000	YES
512		18.52	POS	Alpha	1889	*
513		20.2	POS	Alpha	1962.56	YES
514		20.56	POS		1019.57	YES
515		18.23	POS	Alpha	2214.91	NO	70.43
516		19.24	POS	Alpha	2471.7	YES
517		18.12	POS		5000	YES
518		20.76	POS	Alpha	3075.25	*
519		20.32	POS	Alpha	3538.88	YES
520		18.28	POS	Alpha	3634.98	*
521		23.03	POS	Alpha	4007.78	*
522		11.58	POS		5000	YES
523		18.6	POS	Delta	4281.81	YES
524		18.54	POS	Delta	4300.38	YES
525		18	POS	Alpha	4435.92	YES	345.36
526		19.42	POS	Alpha	4649.72	YES
527		22.16	POS		4659.58	YES	20.3
528		19.99	POS	Delta	5000	YES
529		14.87	POS		5000	YES
530		15.79	POS		5000	YES
531		12.83	POS		5000	YES
532		15.37	POS	Delta	5000	YES
533		16.12	POS	Delta	5000	YES
534		15.24	POS		5000	YES
535		17.61	POS		5000	YES
536		15.35	POS		5000	YES
537		21.06	POS	Delta	5000	YES
538		14.63	POS	Delta	5000	YES
539		11.77	POS	Alpha	5000	*
540		11.98	POS	Alpha	5000	YES
541		18.02	POS	Delta	2510.94	YES
542		13.3	POS	Alpha	5000	YES
543		13.59	POS	Gamma	5000	*
544		13.92	POS		5000	*
545		14	POS		5000	*
546		14.18	POS	Delta	5000	YES
547		14.33	POS	Alpha	5000	*
548		14.56	POS	Alpha	5000	*
549		14.68	POS	Delta	5000	YES
550		14.7	POS	Alpha	5000	*
551		14.73	POS	Alpha	5000	YES
552		15.92	POS	Delta	5000	YES
553		14.95	POS	Alpha	5000	*
554		18.55	POS	Delta	5000	YES
555		15.09	POS	Alpha	5000	*
556		15.2	POS	Delta	5000	YES
557		15.23	POS	Alpha	5000	YES
558		21.11	POS	Delta	1494.31	YES
559		20.62	POS		5000	YES
560		16.92	POS		5000	YES
561		15.44	POS	Alpha	5000	*
562		15.48	POS	Alpha	5000	*
563		15.52	POS		5000	YES
564		15.71	POS		5000	YES
565		15.77	POS	Gamma	5000	*
566		15.9	POS	Alpha	5000	YES
567		23.05	POS		336.67	YES
568		15.92	POS	Alpha	5000	YES
569		16.18	POS	Alpha	5000	*
570		16.25	POS	Alpha	5000	*
571		16.39	POS	Alpha	5000	YES
572		16.48	POS	Alpha	5000	YES
573		16.49	POS		5000	*
574		16.53	POS	Alpha	5000	YES
575		16.64	POS	Gamma	5000	*
576		16.89	POS	Alpha	5000	*
577		16.95	POS	Alpha	5000	*
578		17.3	POS	Alpha	5000	*
579		17.47	POS	Alpha	5000	*
580		17.52	POS	Delta	5000	YES
581		18.27	POS		2029.47	YES
582		17.66	POS	Alpha	5000	YES
583		17.72	POS	Alpha	5000	*
584		17.82	POS	Alpha	5000	YES
585		20.1	POS		488.77	YES
586		18.78	POS	Gamma	5000	*
587		18.79	POS	Alpha	5000	*
588		20.08	POS	Alpha	5000	*
589		20.1	POS	no voc	5000	*
590		20.52	POS	Alpha	5000	*
591		20.48	POS	Delta	5000	YES
592		22.42	POS	Alpha	5000	YES	0.03
593		7.5	POS	Alpha	5000	YES	5000
594		10.58	POS		5000	NO	503.27
595		13.55	POS		5000	YES	172.15
596		14.75	POS	Gamma	5000	NO	150.22
597		15.14	POS	Gamma	5000	YES	305.75
598		15.22	POS	Alpha	5000	NO	1.59
599		15.39	POS	Alpha	5000	YES	2.79
600		15.51	POS	Alpha	5000	YES	5000
601		15.86	POS	Alpha	5000	*	10.64
602		16.04	POS	no voc	5000	*	403.03
603		16.07	POS	Alpha	5000	NO	4451.09
604		17.42	POS	Alpha	5000	YES	1702.28
605		17.59	POS		5000	YES	584.08
606		22.45	POS	Alpha	5000	NO	2414.48
607	H	NEG	NEG				0.21
608	H	NEG	NEG				0.19
609	A	NEG	NEG				0.01
610	H	NEG	NEG				0.55
611	A	NEG	NEG				0.2
612	A	NEG	NEG				0.01
613	H	NEG (saliva)	NEG				0.13
614	A	NEG (saliva)	NEG				0.01
615		13.89	POS			YES
616		22.44	POS			YES
617		33.92	POS			YES
618		36.18	POS			NO
619		22.91	POS			YES	0.01
620		23.87	POS			NO	0.01
621		25.65	POS			NO	0.01
622		26.87	POS			YES	0.01
623		POS (saliva)	POS			NO	0.01
624		POS (saliva)	POS			YES	0.01
625		20.67	POS			YES	118.68
626		27.7	POS			YES	0.67
627		30.15	POS			NO	1.1
628		33.39	POS			YES	1.17
629		POS (saliva)	POS			YES	5000
630		POS (saliva)	POS			YES	2.99
631		POS (saliva)	POS			YES	235.47
632		POS (saliva)	POS			YES	2069.32
633		POS (saliva)	POS			YES	8.14
